# Pre-existing health conditions and severe COVID-19 infection: Analysis of commercial health insurance data from 690,000 infected patients

**DOI:** 10.1101/2021.03.11.21252708

**Authors:** Nathan E. Wineinger, Victoria Li, Jill Waalen, Eric J. Topol

## Abstract

The development and distribution of new vaccines promises an end to the COVID-19 pandemic. With the elderly and front line workers first in line, the vaccination strategy for the general population remains unclear. In this study we identified 690,000 patients infected with COVID-19 with commercial health insurance coverage across the country between April 1, 2020 and September 30, 2020. From prior health care claims, we determined each person’s pre-existing diseases among 26 common chronic diseases. Across age-sex strata we determined the relationships between these conditions and severe COVID-19 infections: ICU admission and extended in-patient stay. We classify disease according to risk, develop multivariable models to predict infection outcomes, and created an online risk assessment tool to estimate risk of ICU admission based on pre-existing health conditions. Our results could be used to help guide risk, vaccination health policy, and personal decision-making as these become available to the general population.
