## Supplemental Table 1 for "Pre-existing health conditions and severe COVID-19 infection: Analysis of commercial health insurance data from 690,000 infected patients"

### Sheet: Supplemental_Table1
Supplemental Table 1. Joint case counts of severe COVID-19 infection outcomes and health history of chronic conditions. Refer to Table 1 for total sample size.
	ICU admission
	Men						Women
Disease	18-35	35-45	45-55	55-60	60-65	65-70	18-35	35-45	45-55	55-60	60-65	65-70
Acquired Hypothyroidism	98	111	212	164	179	76	182	199	347	261	268	90
Acute Myocardial Infarction	18	32	107	102	103	44	28	39	76	47	61	24
Alzheimer's Disease/Dementia	8	15	25	33	32	29	26	16	19	16	28	18
Anemia	148	181	381	304	332	164	244	275	484	275	291	112
Asthma	148	160	281	204	189	69	235	228	376	233	218	86
Atrial Fibrillation	39	47	137	165	191	121	50	29	70	54	85	66
Benign Prostatic Hyperplasia	33	45	143	192	241	133	39	33	40	16	17	5
Cataract	49	68	146	160	241	170	83	66	126	149	218	152
Chronic Kidney Disease	308	463	1135	843	880	388	329	377	749	551	592	249
Chronic Obstructive Pulmonary Disease	114	161	327	293	333	166	179	161	326	240	275	112
Depression	195	210	338	218	209	100	318	272	416	212	241	96
Diabetes	314	475	1232	901	915	370	373	448	957	635	688	282
Glaucoma	56	73	187	139	191	100	76	58	139	119	133	79
Heart Failure	67	116	257	207	223	104	80	87	199	141	160	87
Hip / Pelvic Fracture	5	4	14	10	12	8	10	5	13	17	13	7
Hyperlipidemia	231	385	1029	789	817	348	286	318	695	515	572	232
Hypertension	371	635	1548	1154	1291	547	451	544	1217	873	959	390
Ischemic Heart Disease	81	139	372	373	442	219	114	122	254	189	257	106
Osteoporosis	8	21	27	29	36	9	28	20	46	61	82	43
Rheumatoid Arthritis/Osteoarthritis	180	244	621	529	574	269	276	292	699	497	564	239
Stroke	21	16	61	51	73	40	24	34	72	41	49	22
Breast Cancer	17	17	20	13	15	4	35	26	78	71	65	37
Colorectral Cancer	4	8	22	17	23	6	17	7	18	7	14	9
Endometrial Cancer	5	4	1	4	0	1	1	6	11	7	10	3
Lung Cancer	9	8	6	12	13	10	9	4	8	10	18	7
Prostate Cancer	12	7	27	38	88	50	12	14	9	7	8	2
	Hospital length of stay > 1 day
	Men						Women
Disease	18-35	35-45	45-55	55-60	60-65	65-70	18-35	35-45	45-55	55-60	60-65	65-70
Acquired Hypothyroidism	235	203	446	318	358	158	335	438	839	635	628	241
Acute Myocardial Infarction	40	55	175	156	176	71	42	62	116	93	107	51
Alzheimer's Disease/Dementia	24	27	54	55	72	69	50	32	51	42	64	67
Anemia	281	329	753	573	653	324	456	651	1120	618	665	289
Asthma	315	322	568	386	359	150	474	516	921	538	503	211
Atrial Fibrillation	71	99	243	252	332	185	90	71	142	124	166	102
Benign Prostatic Hyperplasia	77	88	347	424	548	312	84	70	86	49	44	20
Cataract	108	116	318	343	494	363	160	146	302	334	563	360
Chronic Kidney Disease	560	870	2023	1480	1588	733	630	797	1586	1124	1163	538
Chronic Obstructive Pulmonary Disease	233	299	622	516	645	340	330	370	752	550	601	270
Depression	395	399	685	421	452	203	668	629	983	546	544	245
Diabetes	585	940	2374	1747	1781	784	715	994	2110	1428	1528	648
Glaucoma	129	143	348	272	382	213	152	163	357	274	342	185
Heart Failure	105	182	406	338	368	206	143	166	347	283	315	180
Hip / Pelvic Fracture	15	8	24	16	27	20	28	16	27	36	31	23
Hyperlipidemia	487	820	2151	1603	1671	727	578	713	1643	1234	1338	565
Hypertension	757	1280	3123	2305	2565	1125	869	1300	2843	2048	2173	944
Ischemic Heart Disease	169	239	692	688	867	443	213	251	528	437	541	246
Osteoporosis	21	29	65	49	58	26	59	39	96	127	203	112
Rheumatoid Arthritis/Osteoarthritis	391	482	1289	1090	1164	575	531	664	1625	1249	1341	609
Stroke	49	35	113	96	120	70	44	68	129	89	103	55
Breast Cancer	43	31	45	26	35	11	63	67	185	155	171	80
Colorectral Cancer	12	16	45	33	35	14	21	12	40	26	24	18
Endometrial Cancer	7	6	4	5	4	2	9	16	20	15	32	12
Lung Cancer	9	13	19	18	30	24	15	6	15	12	29	12
Prostate Cancer	25	15	60	80	182	124	30	33	26	17	14	2
