## Supplemental Table 2 for "Pre-existing health conditions and severe COVID-19 infection: Analysis of commercial health insurance data from 690,000 infected patients"

### Sheet: Scripps-210115-or_icu
Supplemental Table 2. Statistical measures of association between disease and ICU admssion among COVID-19 patients. Omitted values do not meet sample size criteria (see Supplemental Table 1).
	Odds ratio
	Men						Women
Disease	18-35	35-45	45-55	55-60	60-65	65-70	18-35	35-45	45-55	55-60	60-65	65-70
Acquired Hypothyroidism	5.4966	2.42655	1.50204	1.40425	1.31766	1.23428	4.5056	1.78165	1.21774	1.1427	1.01918	0.885342
Acute Myocardial Infarction	9.63783	4.0563	3.61454	3.06374	2.10725	1.91457	20.9348	11.7957	6.38622	4.11117	3.47672	2.27124
Alzheimer's Disease/Dementia			4.24915	4.4195	2.09871	1.77801	19.9648				2.65591
Anemia	7.25334	3.38763	2.29306	2.05481	1.78198	1.70623	4.90043	2.18218	1.86003	2.0021	1.84912	1.34922
Asthma	3.43681	2.36936	1.85383	1.99711	1.77948	1.38967	4.60517	2.79804	2.17139	1.95251	1.67729	1.52134
Atrial Fibrillation	12.3821	4.24412	2.75402	2.76273	2.0198	2.21397	20.9949	4.99848	4.25849	2.65675	2.42278	3.15635
Benign Prostatic Hyperplasia	7.69818	2.02784	0.886489	0.904773	0.748197	0.772446	12.5539	7.07645	4.63931
Cataract	8.97984	4.93093	1.80565	1.30838	1.06282	1.04916	15.3601	5.99757	2.0345	1.40694	0.988204	1.1069
Chronic Kidney Disease	13.5393	5.56128	4.24575	3.77841	3.25453	3.16899	14.9578	6.61688	4.76148	4.27537	3.87139	3.57654
Chronic Obstructive Pulmonary Disease	4.90855	3.02208	2.16943	2.16276	1.86649	1.76412	6.49305	2.75279	2.46055	2.09662	1.91322	1.62621
Depression	2.87979	1.87914	1.57361	1.64905	1.46643	1.73663	2.77392	1.70643	1.55183	1.22348	1.41579	1.40961
Diabetes	12.7794	4.4552	3.2463	2.76194	2.29105	2.00852	16.8848	6.15212	4.41579	3.17771	2.95419	2.87581
Glaucoma	5.27484	2.57756	1.68232	1.2596	1.16657	1.04694	6.85197	2.16389	1.48176	1.26447	0.941668	1.11352
Heart Failure	18.6493	9.00157	4.86273	3.85068	2.72959	2.03603	25.1776	9.70076	6.90513	4.69255	3.85924	3.0365
Hip / Pelvic Fracture
Hyperlipidemia	4.92933	1.61558	1.29529	1.16725	1.0073	1.03493	7.62393	2.45308	1.54034	1.20352	1.0826	1.03296
Hypertension	7.71624	2.83012	1.95535	1.71914	1.62123	1.53567	13.1066	3.58478	2.68799	2.21161	1.96776	1.81609
Ischemic Heart Disease	9.75551	4.23094	2.24648	1.91442	1.46649	1.36387	15.696	5.97464	3.41204	2.40368	2.34609	1.76918
Osteoporosis		6.33624	2.7433	2.55216	2.41144		14.5225	4.5639	1.77318	1.10414	0.78989	0.714315
Rheumatoid Arthritis/Osteoarthritis	6.39083	2.12581	1.42283	1.27291	1.09435	1.12629	10.1032	2.76427	1.82623	1.36893	1.26043	1.19322
Stroke	22.0189		4.86323	3.93605	3.88548	4.11767	19.5286	9.50465	6.4564	4.57491	4.01547	2.93443
Breast Cancer			3.44645				16.1278	2.15692	1.40581	1.31339	0.953124	1.19005
Colorectral Cancer			1.67189		1.31986
Endometrial Cancer
Lung Cancer
Prostate Cancer			1.32458	0.931376	1.0182	0.827794
	p-value
	Men						Women
Disease	18-35	35-45	45-55	55-60	60-65	65-70	18-35	35-45	45-55	55-60	60-65	65-70
Acquired Hypothyroidism	2.14101e-55	2.3691e-18	3.05973e-08	6.00676e-05	0.000727933	0.0957972	1.02626e-73	1.58613e-13	0.000876111	0.0546283	0.781944	0.302505
Acute Myocardial Infarction	7.19736e-20	8.52222e-14	5.83728e-34	2.34308e-24	5.41159e-12	9.8077e-05	2.19112e-49	8.78488e-44	4.01575e-49	5.20413e-19	7.59112e-19	0.000230533
Alzheimer's Disease/Dementia			3.97879e-11	4.42873e-14	0.000103986	0.00453288	6.00263e-45				1.37079e-06
Anemia	2.65443e-104	6.47471e-50	9.00941e-48	2.87861e-28	5.12202e-20	7.17917e-09	2.54901e-101	1.6319e-29	1.53729e-32	5.12985e-24	6.29e-20	0.00615011
Asthma	1.20885e-42	9.71331e-24	2.05484e-21	5.25074e-19	8.9695e-13	0.0131681	1.99225e-91	2.39696e-43	4.82211e-41	7.85557e-20	7.45165e-12	0.000582278
Atrial Fibrillation	2.20939e-48	1.77271e-20	5.75282e-28	1.65627e-31	3.25501e-18	6.48515e-14	1.90211e-85	1.94905e-16	9.63564e-30	1.6113e-11	4.89919e-14	5.13457e-16
Benign Prostatic Hyperplasia	7.42478e-29	5.2331e-06	0.167878	0.198707	3.80567e-05	0.00836414	8.64317e-50	9.74285e-26	1.08684e-19
Cataract	3.60052e-47	5.87691e-34	1.94115e-11	0.00164338	0.390863	0.59228	2.80453e-114	1.01073e-41	4.19427e-14	0.000112243	0.87369	0.298385
Chronic Kidney Disease	1.85441e-297	7.48074e-192	1.77033e-297	4.17973e-174	1.43936e-140	1.35256e-55	0	5.13862e-195	7.06971e-251	1.15218e-150	1.15397e-136	5.49656e-47
Chronic Obstructive Pulmonary Disease	1.78237e-55	1.10035e-37	6.36857e-37	4.02486e-31	4.62738e-23	6.90154e-10	2.9599e-110	5.861e-32	1.40287e-48	2.17684e-24	4.41531e-21	9.67863e-06
Depression	2.51225e-39	1.0118e-16	2.6202e-14	2.29832e-11	5.48125e-07	1.17729e-06	1.14036e-50	1.22329e-14	1.72302e-15	0.00766737	1.41849e-06	0.00316329
Diabetes	9.78665e-289	4.97131e-150	3.47147e-208	1.27345e-106	1.409e-72	1.23882e-21	0	3.53208e-199	8.43372e-255	3.38447e-103	1.19551e-94	4.17109e-34
Glaucoma	3.01961e-32	1.98174e-14	2.81296e-11	0.0112161	0.0509992	0.680062	4.72685e-56	1.6868e-08	1.04152e-05	0.0162696	0.516475	0.390749
Heart Failure	1.47883e-102	2.49457e-95	1.68014e-109	2.15151e-63	3.4949e-39	2.74129e-10	6.12721e-145	4.20913e-81	4.14075e-129	1.07888e-59	3.84426e-51	7.59838e-19
Hip / Pelvic Fracture
Hyperlipidemia	2.08537e-97	1.41511e-15	4.13624e-11	0.000938524	0.875272	0.637834	2.95868e-180	2.49752e-42	9.28744e-21	0.00080789	0.138492	0.711238
Hypertension	2.16474e-207	3.56461e-85	3.30115e-73	2.42469e-32	1.64178e-25	1.0328e-08	0	1.00401e-108	4.45205e-119	8.3672e-51	6.17925e-38	6.3234e-11
Ischemic Heart Disease	1.00856e-79	4.89222e-54	1.09934e-44	2.21986e-27	7.68658e-12	0.000168545	5.03881e-154	2.44311e-72	1.57441e-70	1.65058e-27	5.18509e-33	4.05395e-07
Osteoporosis		6.51945e-15	8.33846e-07	3.00239e-06	1.31228e-06		3.46175e-40	8.74887e-11	0.000171581	0.457545	0.0412412	0.0382507
Rheumatoid Arthritis/Osteoarthritis	7.50947e-108	5.57231e-26	2.3117e-14	3.69426e-06	0.0757241	0.123347	1.09171e-225	1.04822e-50	8.74974e-39	1.88916e-08	1.70157e-05	0.0429582
Stroke	2.16724e-37		1.18994e-28	2.74491e-18	4.48174e-24	4.02361e-14	3.28491e-41	2.40146e-33	3.73408e-47	5.58801e-19	1.35868e-18	5.22533e-06
Breast Cancer			2.84309e-07				8.59792e-53	0.000139412	0.00370076	0.0284863	0.710905	0.323589
Colorectral Cancer			0.0205283		0.205921
Endometrial Cancer
Lung Cancer
Prostate Cancer			0.157757	0.672654	0.873002	0.211103
