## Supplemental Table 3 for "Pre-existing health conditions and severe COVID-19 infection: Analysis of commercial health insurance data from 690,000 infected patients"

### Sheet: Scripps-210115-or_los
Supplemental Table 3. Statistical measures of association between disease and hospital stay > 1 day among COVID-19 patients. Omitted values do not meet sample size criteria (see Supplemental Table 1).
	Odds ratio
	Men						Women
Disease	18-35	35-45	45-55	55-60	60-65	65-70	18-35	35-45	45-55	55-60	60-65	65-70
Acquired Hypothyroidism	6.41393	2.09203	1.51242	1.29329	1.33603	1.22279	3.6548	1.60499	1.20074	1.15132	1.03444	0.973639
Acute Myocardial Infarction	10.8201	3.39784	2.89462	2.25018	1.83556	1.43131	15.05	8.45036	4.11984	3.69043	2.78155	2.09073
Alzheimer's Disease/Dementia	9.64478	6.34712	5.23146	3.9246	2.67989	2.28146	19.8065	7.70044	5.19875	3.65678	2.92833	2.95151
Anemia	6.39072	2.92874	2.20173	1.8705	1.82149	1.62435	3.99366	2.16513	1.76298	1.88715	1.90937	1.48665
Asthma	3.37917	2.28017	1.80395	1.83791	1.74079	1.48989	4.15321	2.65636	2.25598	1.91223	1.74026	1.58115
Atrial Fibrillation	11.0921	4.59869	2.37351	1.98259	1.77591	1.50692	19.0368	5.61627	3.79391	2.71213	2.12393	1.89178
Benign Prostatic Hyperplasia	8.93616	1.88464	1.01959	0.948114	0.855409	0.861171	13.4952	6.95456	4.53129	4.62211	5.02353	6.28765
Cataract	9.86746	4.13618	1.9301	1.3604	1.09103	1.05677	14.5236	6.0421	2.05552	1.29943	1.13708	1.04052
Chronic Kidney Disease	11.1229	4.98562	3.4537	3.00356	2.93984	2.83184	12.9427	5.92012	4.15276	3.56231	3.26932	3.22218
Chronic Obstructive Pulmonary Disease	4.67326	2.67176	1.9747	1.80229	1.87604	1.78779	5.34073	2.67881	2.38824	2.04526	1.86126	1.65861
Depression	2.63554	1.65687	1.5139	1.52761	1.67385	1.74549	2.58415	1.62469	1.50144	1.33366	1.40183	1.53531
Diabetes	10.8216	4.24328	2.91425	2.53231	2.2994	2.16246	14.5166	5.80112	3.95269	2.98409	2.9763	2.76788
Glaucoma	5.83848	2.42929	1.47188	1.16475	1.16903	1.05051	6.37448	2.63922	1.58855	1.20028	1.06432	1.04212
Heart Failure	14.2072	7.15144	3.7824	3.13444	2.30597	2.02724	22.9925	8.56333	5.25362	4.31554	3.63083	2.76355
Hip / Pelvic Fracture			2.71406		2.20013	2.36668	12.4088		3.04074	3.41461	1.95844	1.77444
Hyperlipidemia	4.81889	1.6287	1.26598	1.09666	1.03484	0.995962	6.95474	2.26171	1.47617	1.1856	1.10452	1.00091
Hypertension	7.16763	2.63501	1.79032	1.54919	1.61047	1.42674	10.789	3.64377	2.5029	2.11291	1.93059	1.77511
Ischemic Heart Disease	10.0478	3.48962	1.98641	1.6664	1.45575	1.29684	14.1511	5.4142	2.99529	2.41839	2.21842	1.72624
Osteoporosis	6.1218	4.20314	3.5503	2.11907	1.98859	1.55536	15.4962	3.85152	1.51805	0.929532	0.839618	0.735821
Rheumatoid Arthritis/Osteoarthritis	6.62548	1.97359	1.39443	1.24519	1.11187	1.14619	8.73311	2.62199	1.72077	1.47212	1.33831	1.28656
Stroke	31.9386	5.59629	4.88966	4.10106	3.54251	4.09004	18.1177	9.07387	5.17412	4.79653	4.2966	3.72317
Breast Cancer	14.8839	6.06516	4.26966	2.59234	4.29033	4.84405	14.2229	2.37519	1.37052	1.17717	1.10116	1.02026
Colorectral Cancer			1.64647	1.17323	0.967795	0.853133	16.8876		2.07511	1.34272	0.994143
Endometrial Cancer									1.71312		1.61843
Lung Cancer					1.48795	1.90873					1.42241
Prostate Cancer	13.217		1.40934	0.921778	1.05112	0.983632	19.5933	10.5952	5.59724
	p-value
	Men						Women
Disease	18-35	35-45	45-55	55-60	60-65	65-70	18-35	35-45	45-55	55-60	60-65	65-70
Acquired Hypothyroidism	1.27314e-143	4.97223e-22	3.41246e-15	4.46696e-05	1.71805e-06	0.0304949	3.56206e-101	5.91138e-19	2.5488e-06	0.00212505	0.465724	0.727208
Acute Myocardial Infarction	1.90547e-41	1.76094e-16	1.94723e-34	2.25977e-18	3.04979e-12	0.00912305	1.5964e-54	2.74508e-46	1.18981e-40	7.58149e-27	1.13629e-19	9.20373e-06
Alzheimer's Disease/Dementia	7.69429e-24	2.55516e-16	1.09409e-22	3.295e-16	3.08077e-12	2.49383e-08	3.22433e-73	2.29801e-23	8.18068e-24	6.08968e-13	1.90894e-13	1.52027e-12
Anemia	1.85683e-167	1.26948e-66	2.15871e-77	1.56058e-36	1.81046e-36	3.48705e-12	1.76625e-146	6.14718e-64	7.98831e-59	5.52336e-41	1.5706e-43	5.74474e-08
Asthma	2.91269e-84	3.2526e-40	1.96073e-35	7.70194e-25	2.99484e-19	3.91379e-05	4.68564e-159	1.60297e-83	3.9179e-100	4.2187e-38	2.74474e-26	4.01306e-08
Atrial Fibrillation	1.21615e-72	1.19354e-40	9.98649e-33	4.72276e-21	3.72101e-19	3.33439e-06	8.01187e-127	3.18998e-38	1.41218e-44	1.57481e-22	1.7363e-17	6.32793e-08
Benign Prostatic Hyperplasia	1.18387e-67	2.4827e-08	0.737783	0.326915	0.00140301	0.027698	1.07426e-99	3.23269e-45	5.16378e-34	6.67253e-19	3.08925e-17	1.7318e-08
Cataract	4.40425e-100	7.23541e-42	9.03167e-26	4.61195e-07	0.0922664	0.39367	1.29512e-191	1.11272e-80	2.90262e-30	1.60851e-05	0.00834646	0.548677
Chronic Kidney Disease	0	7.52029e-305	0	1.97173e-208	5.78963e-201	1.25946e-79	0	0	0	7.89912e-229	5.13703e-198	5.59509e-78
Chronic Obstructive Pulmonary Disease	2.17184e-101	4.88964e-52	7.66908e-50	5.68084e-30	2.17408e-39	3.63392e-17	2.16162e-162	1.97147e-64	4.59868e-96	1.62143e-46	2.42781e-37	2.24791e-11
Depression	2.15026e-65	1.33539e-19	7.70942e-22	4.00589e-14	1.56325e-20	8.76033e-11	1.87501e-91	5.56648e-26	1.69496e-28	4.35477e-09	1.2806e-11	4.23019e-08
Diabetes	0	1.57944e-265	0	6.64064e-166	1.1083e-130	3.08313e-47	0	0	0	2.01116e-198	9.96514e-197	5.8277e-66
Glaucoma	7.67094e-76	1.90739e-22	5.472e-11	0.02349	0.00734707	0.540132	2.89742e-98	2.20975e-30	8.36034e-16	0.00585093	0.300765	0.630409
Heart Failure	8.45612e-122	3.76359e-107	1.66362e-110	5.71979e-66	2.80512e-40	3.78813e-16	1.59368e-213	1.29875e-119	1.58115e-148	9.29604e-91	2.34041e-77	9.2376e-27
Hip / Pelvic Fracture			1.53547e-05		0.000428762	0.00166495	2.38949e-33		1.60475e-07	1.8913e-10	0.000787247	0.0172648
Hyperlipidemia	8.28828e-193	3.01809e-31	1.9073e-17	0.00596255	0.311343	0.93889	0	9.18888e-76	3.00117e-37	3.36862e-06	0.00620473	0.987626
Hypertension	0	3.93982e-147	3.89239e-110	1.55218e-41	1.90257e-45	2.46108e-11	0	2.88307e-255	3.86853e-239	1.05619e-102	8.46514e-77	1.19196e-21
Ischemic Heart Disease	2.97623e-154	1.32495e-65	1.37726e-55	3.1124e-29	2.28131e-19	1.98489e-05	2.3012e-246	1.38779e-120	7.78975e-108	2.66852e-56	5.49745e-54	4.29429e-12
Osteoporosis	7.50407e-15	4.76451e-12	2.6183e-18	3.99841e-06	5.53969e-06	0.0515781	1.20219e-76	9.04145e-15	0.000114128	0.438327	0.021107	0.00349312
Rheumatoid Arthritis/Osteoarthritis	5.69992e-229	2.00471e-39	6.93969e-24	5.33337e-09	0.00431162	0.0144894	0	7.47438e-99	1.03147e-69	5.76536e-26	1.29269e-15	1.52488e-05
Stroke	1.92998e-77	1.09185e-18	7.01795e-43	3.03294e-28	3.14579e-28	7.11579e-18	2.49334e-62	7.22118e-53	6.31659e-57	5.46885e-34	7.04165e-33	6.85109e-14
Breast Cancer	4.80523e-53	7.27184e-18	4.92149e-16	3.0762e-05	3.094e-11	0.000221353	5.52855e-78	2.49079e-11	5.54728e-05	0.0594581	0.247144	0.872624
Colorectral Cancer			0.00202912	0.395793	0.857451	0.585315	6.9906e-30		1.68881e-05	0.158791	0.978364
Endometrial Cancer									0.0230934		0.013008
Lung Cancer					0.0508625	0.00764764					0.0804809
Prostate Cancer	7.15536e-30		0.0133321	0.496324	0.54218	0.871631	1.15897e-44	4.8316e-29	1.00218e-13
