## Supplemental Table 4 for "Pre-existing health conditions and severe COVID-19 infection: Analysis of commercial health insurance data from 690,000 infected patients"

### Sheet: Sheet1
Supplemental Table 4. Multivariable model parameter estimates (betas).
	ICU admission
	Men						Women
Disease	18-35	35-45	45-55	55-60	60-65	65-70	18-35	35-45	45-55	55-60	60-65	65-70
Intercept	-6.88127	-5.53011	-4.54587	-4.77852	-3.92474	-4.46836	-6.64506	-6.02563	-5.56626	-5.87903	-4.90445	-6.98425
Acquired Hypothyroidism	0.0680237	0.0232782	-0.039381	-0.0182724	0.034317	0.0236444	0.0985636	0.0451342	-0.108595	-0.0581065	-0.117023	-0.207586
Acute Myocardial Infarction		-0.0770588	0.404627	0.419898	0.218283	0.309311	0.29179	0.693969	0.656101	0.321201	0.308784	0.073283
Alzheimer's Disease/Dementia			0.559296	0.494125	0.155741	-0.200009	0.616892				0.333606
Anemia	0.423057	0.33326	0.224336	0.170658	0.128319	0.140064	0.324787	0.157302	0.139294	0.186178	0.121022	-0.173343
Asthma	0.359771	0.369202	0.278946	0.394975	0.387667	0.087187	0.492064	0.48778	0.358078	0.378213	0.262074	0.232685
Atrial Fibrillation	0.462966	0.189082	0.281559	0.511283	0.338989	0.569989	0.37142	-0.156551	0.336769	0.208199	0.271936	0.770246
Benign Prostatic Hyperplasia	-0.114408	-0.130594	-0.384532	-0.31286	-0.416523	-0.369523	-0.231228	0.115275	0.210469
Cataract	-0.0928182	0.361338	-0.0568184	-0.129888	-0.120893	-0.119057	0.0657561	0.211987	-0.00410352	0.027012	-0.210548	-0.00261937
Chronic Kidney Disease	1.88797	1.45255	1.40224	1.30274	1.40178	1.13496	1.45027	1.28188	1.19818	1.11192	1.1729	1.29477
Chronic Obstructive Pulmonary Disease	0.176896	0.415987	0.351187	0.387715	0.345763	0.339567	0.369417	0.167387	0.341764	0.313425	0.308746	0.184337
Depression	0.172926	0.106486	0.0552558	0.0899613	0.0435399	0.235469	0.147251	0.0682322	0.0813636	-0.108856	0.0602176	0.104782
Diabetes	1.82466	1.1153	0.866302	0.801183	0.282929	0.379333	1.84559	1.46795	1.3966	0.956642	0.807561	0.949096
Glaucoma	0.186121	0.0165993	0.097145	-0.0316048	0.00958013	-0.134838	-0.0187552	-0.216651	-0.121897	-0.0832644	-0.242018	-0.049741
Heart Failure	0.82355	1.00603	0.680709	0.506704	0.336768	-0.000393863	0.617296	0.870272	0.817975	0.660113	0.475513	0.38187
Hip / Pelvic Fracture
Hyperlipidemia	0.221381	-0.107949	-0.0914022	-0.146395	-0.1895	-0.345189	0.609728	0.204111	0.0828202	-0.270043	-0.229744	-0.361322
Hypertension	1.05661	0.590894	0.234201	0.166444	0.167552	0.0587407	1.52597	0.730247	0.590245	0.491938	0.394214	0.138365
Ischemic Heart Disease	0.0972252	0.370652	0.0367491	0.0551352	-0.0441485	-0.101542	0.0703002	0.298801	0.124604	0.153296	0.220065	0.00434492
Osteoporosis		0.377989	0.0347004	0.258611	0.606591		-0.0195003	0.187306	-0.0164298	-0.106752	-0.236704	-0.322142
Rheumatoid Arthritis/Osteoarthritis	0.299579	0.0728317	-0.0131323	-0.0265441	-0.120157	-0.0883243	0.525017	0.278707	0.151547	-0.00661842	-0.00794612	-0.0605244
Stroke	1.26705		0.977146	0.825159	1.05628	1.15935	0.908819	1.24897	1.07646	1.06603	0.858115	0.69186
Breast Cancer			0.0836135				0.700745	0.235253	0.0946386	0.206038	-0.137021	0.0874655
Colorectral Cancer			0.0535111		0.0385952
Endometrial Cancer
Lung Cancer
Prostate Cancer			-0.0547812	-0.15849	0.0107649	-0.266665
Age	0.0579684	0.0320427	0.0171293	0.0236574	0.0129978	0.0239446	0.0335354	0.0303517	0.0224799	0.0330866	0.0203209	0.0544125
CKD x Diabetes	-1.12661	-0.833526	-0.819778	-0.726188	-0.490811	-0.555353	-0.710782	-0.690487	-0.818128	-0.394507	-0.42999	-0.974174
CKD x Hyperlipidemia	0.169907	-0.0747445	-0.00677161	0.236638	-0.346235	0.136928	-0.209687	0.103228	-0.00393649	0.0344881	-0.0275506	0.262542
CKD x Hypertension	-0.705243	-0.206121	-0.0841038	-0.162041	-0.173577	0.0646433	-0.460914	-0.31227	-0.0475528	-0.0347013	-0.125388	-0.0536767
Diabetes x Hyperlipidemia	-0.678038	-0.0652278	-0.0337851	-0.2308	0.281627	0.141124	-0.390051	-0.504791	-0.390957	-0.10743	0.0244881	-0.0326989
Diabetes x Hypertension	-0.310431	-0.341612	-0.0581916	-0.0242	0.153502	-0.0308375	-0.726018	-0.442491	-0.371629	-0.465998	-0.274445	0.0147233
Hyperlipidemia x Hypertension	0.0665102	-0.0511977	0.0407055	0.0518861	0.0107577	0.20446	-0.286894	0.0350661	-0.0426828	0.194031	0.0650162	0.168142
